# From peas to people - using quantitative traits to aid genetic discovery in depression

**DOI:** 10.1101/2024.09.12.24313543

**Authors:** Lynsey S. Hall, Mark J. Adams, Yanni Zeng, Jude Gibson, Ella M. Wigmore, Ana Maria Fernandez-Pujals, Generation Scotland, Heather C. Whalley, Chris S. Haley, Andrew M. McIntosh

## Abstract

A key component of Mendel’s work is what we now refer to as pleiotropy - when variation in one gene gives rise to variation in multiple phenotypes.

This study focuses on aiding genetic discovery in depression by revisiting the depressed phenotype and developing a quantitative trait in a large mixed family and population study, using analyses built upon the theory which underpins Mendel’s pleiotropic observations - the relationship between phenotypic variation and genetic variation.

Measures of genetic covariation were used to evaluate and rank ten measures of mood, personality, and cognitive ability as endophenotypes for depression. The highest-ranking traits were subjected to principal component analysis, and the first principal component used to create multivariate measures of depression.

Four traits fulfilled most endophenotype criteria, however, only two traits (neuroticism and the general health questionnaire) consistently ranked highest across all measures of covariation. As such, three composite traits were derived incorporating two, three, or four traits.

Composite traits were compared to the binary classification of depression and to their constituent univariate traits in terms of their coheritability, their ability to identify risk loci in a genome-wide association analysis, and phenotypic variance explained by polygenic profile scores for depression.

Association analyses of binary depression, univariate traits, and composite traits yielded no genome-wide significant results. However, composite traits were more heritable and more highly correlated with depression than their constituent traits, suggesting that analysing candidate endophenotypes in combination captures more of the heritable component of depression and may in part be limited by sample size in the current study.
