## Supplementary Tables for "From peas to people - using quantitative traits to aid genetic discovery in depression"

### Sheet: README
Supplementary Tables for Hall et al, Peas to People - using quantitative traits to aid genetic discovery in depression
ST1	Effect of affection status on trait mean
ST2	Heritability of endophenotypes
ST3	Genetic and phenotypic correlation with MDD
ST4	Variance explained by MDD polygenic risk score
ST5	Genome-wide association analysis summary statistics and biological annotation for SNPs with P≤1E-05

### Sheet: ST1
Effect of affection status on trait mean
Phenotype	Summary Statistic		Group
		Unrelated Controls	Unaffected Relatives	Cases
DSC	N	11757	2079	2638
	mean (sd)	72.63 (17.18)	72.0 (17.53)	71.56 (16.2)
	zβ	-	-0.07 (0.02)	-0.20 (0.02)
	Z-score	-	-3.39	-10.28
EPQE	N	11818	2089	2653
	mean (sd)	7.92 (3.47)	7.91 (3.43)	7.18 (3.43)
	zβ	-	-0.03 (0.03)	-0.23 (0.02)
	Z-score	-	-1.08	-10.32
EPQN	N	11822	2092	2650
	mean (sd)	3.39 (2.92)	3.71 (3.05)	6.45 (3.32)
	zβ	-	0.09 (0.02)	0.78 (0.02)
	Z-score	-	3.99	36.74
GHQ	N	11717	2081	2617
	mean (sd)	14.81 (7.53)	15.56 (8.08)	22.71 (12.68)
	zβ	-	0.09 (0.02)	0.76 (0.02)
	Z-score	-	3.91	34.85
LM1	N	11806	2085	2655
	mean (sd)	16.08 (3.92)	16.11 (3.93)	16.20 (3.45)
	zβ	-	-8.30e-3 (0.02)	-0.04 (0.02)
	Z-score	-	-0.34	-1.85
LM2D	N	11745	2069	2644
	mean (sd)	14.9 (4.35)	15.04 (4.3)	15.05 (4.15)
	zβ	-	0.01 (0.02)	-0.04 (0.02)
	Z-score	-	0.46	-1.87
MDQ	N	6515	955	1305
	mean (sd)	2.23 (3.07)	2.53 (3.22)	3.9 (3.56)
	zβ	-	0.10 (0.03)	0.57 (0.03)
	Z-score	-	2.83	19.08
MHV	N	11671	2066	2635
	mean (sd)	30.21 (4.7)	29.86 (4.82)	30.17 (4.8)
	zβ	-	-0.05 (0.02)	0.02 (0.02)
	Z-score	-	-2.11	0.83
SPQ	N	6787	1009	1401
	mean (sd)	3.49 (3.46)	3.88 (3.55)	5.98 (4.46)
	zβ	-	0.12 (0.04)	0.56 (0.03)
	Z-score	-	3.51	18.47
VF	N	11750	2073	2647
	mean (sd)	39.79 (11.68)	39.4 (11.85)	40.4 (11.9)
	zβ	-	-0.01 (0.03)	0.03 (0.02)
	Z-score	-	-0.54	1.26
SoS	N	11706	2081	2611
	mean (sd)	-0.26 (1.63)	-0.07 (1.64)	1.38 (1.67)
	zβ	-	0.19 (0.04)	1.53 (0.04)
	Z-score	-	4.7	41.72
Gen3	N	6434	945	1277
	mean (sd)	-0.27 (1.25)	-0.12 (1.27)	1.05 (1.24)
	zβ	-	0.15 (0.05)	1.24 (0.04)
	Z-score	-	3.36	31.3
Gen4	N	6434	945	1277
	mean (sd)	0.29 (1.42)	0.10 (1.41)	-1.15 (1.39)
	zβ	-	-0.20 (0.05)	-1.35 (0.04)
	Z-score	-	-3.85	-30.16
Numbers highlighted in bold survived multiple testing correction, P≤0.0038

### Sheet: ST2
Heritability of endophenotypes
Phenotype	h2 (se)
MDD (liability)	0.44 (0.04)
DSC	0.43 (0.03)
VF	0.39 (0.03)
MHV	0.37 (0.03)
LM1	0.32 (0.03)
Gen3	0.30 (0.05)
Gen4	0.30 (0.05)
LM2D	0.29 (0.02)
EPQE	0.28 (0.03)
EPQN	0.24 (0.03)
SoS	0.23 (0.03)
MDQ	0.21 (0.05)
SPQ	0.19 (0.04)
MDD (observed)	0.17 (0.02)
GHQ	0.11 (0.03)

### Sheet: ST3
Genetic and phenotypic correlation with MDD
Phenotype	rg (se)	χ2	p-value	rp (se)	p-value
MDQ	0.92 (0.18)	36.7	<1E-10	0.20 (0.01)	0.06
Gen4	-0.90 (0.11)	70.5	<1E-10	-0.31 (0.009)	0.000114
Gen3	0.90 (0.11)	67.7	<1E-10	0.32 (0.009)	6.89e-05
GHQ	0.84 (0.16)	70.6	<1E-10	0.25 (0.007)	0.0007
SoS	0.73 (0.11)	80.3	<1E-10	0.30 (0.007)	6.82e-05
SPQ	0.71 (0.17)	38.2	<1E-10	0.19 (0.009)	0.07
EPQN	0.54 (0.10)	53.9	<1E-10	0.26 (0.007)	0.0004
DSC	-0.24 (0.07)	14.8	5.93e-05	-0.07 (0.007)	0.2
EPQE	-0.16 (0.08)	5.7	0.008	-0.08 (0.007)	0.15
LM1	-0.05 (0.10)	0.8	0.1	-0.01 (0.007)	0.86
VF	-0.05 (0.07)	0.4	0.26	0.01 (0.007)	0.79
LM2D	-0.04 (0.10)	0.24	0.25	-0.01 (0.007)	0.84
MHV	-0.03 (0.08)	0.25	0.24	0.01 (0.007)	0.83
Numbers highlighted in bold survived multiple testing correction, P≤0.0038

### Sheet: ST5
Trait	CHR	SNP	BP	A1	A2	MAF	OR / B	CI / SE	P	HGNC gene ID	Ensembl gene ID	Gene biotype	Gene Chr	Gene Start	Gene Stop	Gene Description	Associated phenotypes
MDD	11	rs882151	75904137	A	G	0.21	1.19	(1.12,1.26)	1.19e-06	WNT11	ENSG00000085741	protein_coding	11	75897369	75921780	wingless-type MMTV integration site family, member 11	Fallopian Tube Serous Adenocarcinoma, Colorectal Cancer, Renal Hypoplasia, Norrie Disease, Robinow Syndrome, Renal Hypodysplasia/Aplasia, Exudative Vitreoretinopathy, Double Outlet Right Ventricle, Neural Tube Defects, Cleft Palate (Isolated), Cakut, Vesicoureteral Reflux, Strabismus, Orofacial Cleft
MDD	10	rs1331328	18532672	A	C	0.17	0.81	(0.72,0.90)	4.98e-06	CACNB2	ENSG00000165995	protein_coding	10	18429606	18830798	calcium channel, voltage-dependent, beta 2 subunit	Brugada Syndrome, Lambert-Eaton Myasthenic Syndrome, Early Repolarization Associated With Ventricular Fibrillation, Short Qt Syndrome, Right Bundle Branch Block, Arrhythmogenic Right Ventricular Cardiomyopathy, Headache, Cardiac Arrest, Hypertrophic Cardiomyopathy, Long Qt Syndrome, Autism, Arrhythmogenic Right Ventricular Dysplasia (Familial), Timothy Syndrome, Heart Disease, Bipolar Disorder, A…
MDD	5	rs39700	66162044	G	A	0.38	0.85	(0.79,0.92)	5.32e-06	MAST4	ENSG00000069020	protein_coding	5	65892176	66465423	microtubule associated serine/threonine kinase family member 4	Spinocerebellar Ataxia, Epilepsy With Generalized Tonic-Clonic Seizures
MDD	13	rs7991353	72545858	G	A	0.24	0.84	(0.76,0.92)	6.83e-06	-	-	-	-	-	-	-	-
MDD	9	rs7867936	132314191	A	G	0.38	1.15	(1.08,1.21)	8.08e-06	-	-	-	-	-	-	-	-
MDD	12	rs10771350	27760130	G	A	0.22	0.84	(0.76,0.92)	8.99e-06	PPFIBP1	ENSG00000110841	protein_coding	12	27676364	27848497	PTPRF interacting protein, binding protein 1 (liprin beta 1)	Inflammatory Myofibroblastic Tumor
EPQN	10	rs10762465	73414206	G	A	0.32	0.051	0.011	3.57e-06	CDH23	ENSG00000107736	protein_coding	10	73156691	73575702	cadherin-related 23	Pituitary Adenoma; Deafness, Autosomal Recessive; Usher Syndrome; Autosomal Recessive Non-Syndromic Sensorineural Deafness Type Dfnb; Non-Syndromic Genetic Deafness; Cone-Rod Dystrophy; Fundus Dystrophy; Retinitis Pigmentosa; Prolactinoma; Sensorineural Hearing Loss; Hearing Loss, Noise-Induced; Retinitis Pigmentosa-Deafness Syndrome; Gaucher Disease; Combined Saposin Deficiency; Stickler Syndrom…
EPQN	21	rs2284568	35202591	A	G	0.13	-0.07	0.015	3.8e-06	ENSG00000249209	ENSG00000249209	protein_coding	21	34956993	35284635	Novel Protein Similar To ATP Synthase Delta (OSCP) Subunit Domain	-
EPQN	2	rs2005174	41998764	A	G	0.28	0.052	0.012	7.21e-06	-	-	-	-	-	-	-	-
GHQ	5	rs4869652	36346515	A	G	0.46	0.051	0.011	1.66e-06	-	-	-	-	-	-	-	-
GHQ	15	rs4906706	24912194	G	A	0.41	-0.051	0.011	2.17e-06	-	-	-	-	-	-	-	-
GHQ	15	rs6576373	24870925	A	G	0.41	-0.051	0.011	2.39e-06	PWRN1	ENSG00000259905	lincRNA	15	24738284	24897277	Prader-Willi region non-protein coding RNA 1	Prader-Willi Syndrome; Gastric Cancer; Angelman Syndrome; Mixed Sleep Apnea
GHQ	2	rs16846962	142475665	A	G	0.04	0.124	0.026	2.49e-06	LRP1B	ENSG00000168702	protein_coding	2	140988992	142889270	low density lipoprotein receptor-related protein 1B	Lung Cancer; Meier-Gorlin Syndrome; Epilepsy, Idiopathic Generalized; Meningioma, Familial
GHQ	4	rs6843137	129442692	A	C	0.47	0.049	0.011	2.88e-06	-	-	-	-	-	-	-	-
GHQ	6	rs6923772	44533311	A	G	0.08	-0.091	0.02	3.48e-06	-	-	-	-	-	-	-	-
GHQ	1	rs11205387	150482738	A	G	0.27	0.054	0.012	3.74e-06	ECM1	ENSG00000143369	protein_coding	1	150480538	150486265	extracellular matrix protein 1	Lipoid Proteinosis Of Urbach And Wiethe; Lichen Sclerosus Et Atrophicus; Urethral Syndrome; Balanitis Xerotica Obliterans; Alveolar Soft Part Sarcoma; Phimosis; Balanitis; Doyne Honeycomb Retinal Dystrophy; Retinal Drusen; Breast Cancer; Skin Disease
GHQ	13	rs4771539	107398943	A	G	0.37	0.05	0.011	4.25e-06	-	-	-	-	-	-	-	-
MDQ	21	rs8132771	32999423	A	G	0.06	0.142	0.03	2.77e-06	-	-	-	-	-	-	-	-
MDQ	21	rs2070424	33039320	G	A	0.07	0.133	0.029	4.26e-06	SOD1	ENSG00000142168	protein_coding	21	33031935	33041244	superoxide dismutase 1, soluble	Aceruloplasminemia; Acne; Adenoid Hypertrophy; Adult Respiratory Distress Syndrome; Alzheimer Disease; Amyotrophic Lateral Sclerosis; Anoxia; Autism Spectrum Disorder; Autosomal Dominant Cerebellar Ataxia; Beta-Thalassemia; Brain Edema; Bronchopulmonary Dysplasia; Cardiovascular System Disease; Cataract; Cerebellar Disease; Cerebral Palsy; Ceroid Lipofuscinosis, Neuronal, a , Autosomal Recessive;…
MDQ	5	rs166354	169330699	G	A	0.34	-0.068	0.015	8.54e-06	DOCK2	ENSG00000134516	protein_coding	5	169064251	169510386	dedicator of cytokinesis 2	Immunodeficiency; Combined Immunodeficiency; Lymphopenia; Dendritic Cell Deficiency; Coronin-1a Deficiency
MDQ	21	rs2833479	33051815	G	A	0.07	0.128	0.029	9.23e-06	SCAF4	ENSG00000156304	protein_coding	21	33043346	33104388	SR-related CTD-associated factor 4	Ankyloblepharon-Ectodermal Defects-Cleft Lip/Palate; Wells Syndrome
MDQ	9	rs11143216	74882572	A	C	0.08	-0.118	0.027	9.46e-06	-	-	-	-	-	-	-	-
MDQ	13	rs1781553	81970842	A	G	0.39	-0.065	0.015	9.78e-06	-	-	-	-	-	-	-	-
SPQ	2	rs6433223	171461637	G	A	0.17	-0.098	0.019	3.26e-07	MYO3B	ENSG00000071909	protein_coding	2	171034655	171511681	myosin IIIB	Deafness, Autosomal Recessive; Entropion; Autosomal Recessive Nonsyndromic Deafness; Syndactyly, Type Iii; Bardet-Biedl Syndrome; Autosomal Recessive Nonsyndromic Deafness; Usher Syndrome Type 2
SPQ	16	rs6564387	77138585	A	G	0.11	-0.107	0.022	1.8e-06	-	-	-	-	-	-	-	-
SPQ	2	rs4500910	171450353	G	A	0.14	-0.093	0.021	5.74e-06	MYO3B	ENSG00000071909	protein_coding	2	171034655	171511681	myosin IIIB	Deafness, Autosomal Recessive; Entropion; Autosomal Recessive Nonsyndromic Deafness; Syndactyly, Type Iii; Bardet-Biedl Syndrome; Autosomal Recessive Nonsyndromic Deafness; Usher Syndrome Type 2
SPQ	1	rs10465638	244785995	A	G	0.17	-0.086	0.019	6.04e-06	C1orf101	ENSG00000179397	protein_coding	1	244617679	244804479	chromosome 1 open reading frame 101	-
SPQ	3	rs1379078	147939350	G	A	0.2	0.08	0.018	6.9e-06		ENSG00000244650	lincRNA	3	147878698	147944393
SPQ	1	rs10924694	236358092	A	G	0.26	-0.073	0.016	8.09e-06	GPR137B	ENSG00000077585	protein_coding	1	236305832	236385165	G protein-coupled receptor 137B	Spinal Muscular Atrophy, Distal, Autosomal Recessive; Isolated Growth Hormone Deficiency, Type Ib; Autosomal Recessive Distal Hereditary Motor Neuronopathy
SPQ	3	rs2314612	154716357	A	G	0.41	0.065	0.015	8.62e-06	-	-	-	-	-	-	-	-
SPQ	3	rs6771516	147943603	A	G	0.2	0.079	0.018	9.49e-06	ENSG00000244650	ENSG00000244650	lincRNA	3	147878698	147944393	Novel Transcript	-
SoS	1	rs11205387	150482738	A	G	0.27	0.099	0.02	8.01e-07	ECM1	ENSG00000143369	protein_coding	1	150480538	150486265	extracellular matrix protein 1	Lipoid Proteinosis Of Urbach And Wiethe; Lichen Sclerosus Et Atrophicus; Urethral Syndrome; Balanitis Xerotica Obliterans; Alveolar Soft Part Sarcoma; Phimosis; Balanitis; Doyne Honeycomb Retinal Dystrophy; Retinal Drusen; Breast Cancer; Skin Disease
SoS	10	rs10762465	73414206	G	A	0.32	0.087	0.019	6.2e-06	CDH23	ENSG00000107736	protein_coding	10	73156691	73575702	cadherin-related 23	Pituitary Adenoma; Deafness, Autosomal Recessive; Usher Syndrome; Autosomal Recessive Non-Syndromic Sensorineural Deafness Type Dfnb; Non-Syndromic Genetic Deafness; Cone-Rod Dystrophy; Fundus Dystrophy; Retinitis Pigmentosa; Prolactinoma; Sensorineural Hearing Loss; Hearing Loss, Noise-Induced; Retinitis Pigmentosa-Deafness Syndrome; Gaucher Disease; Combined Saposin Deficiency; Stickler Syndrom…
Gen3	11	rs7941928	2315404	A	G	0.37	0.093	0.02	2.61e-06	-	-	-	-	-	-	-	-
Gen3	16	rs4887826	73535254	G	A	0.07	0.176	0.038	4.47e-06	-	-	-	-	-	-	-	-
Gen3	4	rs6815215	36004792	G	A	0.25	0.102	0.022	4.72e-06	ARAP2	ENSG00000047365	protein_coding	4	35949843	36246131	ArfGAP with RhoGAP domain, ankyrin repeat and PH domain 2	-
Gen3	3	rs9875041	7125230	C	A	0.4	-0.089	0.02	6.03e-06	GRM7	ENSG00000196277	protein_coding	3	6811688	7783215	glutamate receptor, metabotropic 7	Neurodevelopmental Disorder With Seizures, Hypotonia, And Brain Imaging Abnormalities; Microcephaly; Autosomal Recessive Non-Syndromic Intellectual Disability; Cerebral Degeneration; Cerebral Atrophy; Cohen Syndrome; Deafness, Autosomal Dominant; Age-Related Hearing Loss; Disease Of Mental Health; Epilepsy; Seizure Disorder; Attention Deficit-Hyperactivity Disorder; Panic Disorder; Gene Duplicati…
Gen3	5	rs2161375	172176904	A	G	0.49	0.086	0.019	7.11e-06	-	-	-	-	-	-	-	-
Gen3	1	rs12132546	73841900	A	G	0.12	-0.129	0.029	9.18e-06	-	-	-	-	-	-	-	-
Gen4	11	rs7941928	2315404	A	G	0.37	-0.11	0.022	9.09e-07	-	-	-	-	-	-	-	-
Gen4	16	rs6564387	77138585	A	G	0.11	0.163	0.034	1.54e-06	-	-	-	-	-	-	-	-
Gen4	5	rs2161375	172176904	A	G	0.49	-0.1	0.022	3.36e-06	-	-	-	-	-	-	-	-
Gen4	16	rs4887826	73535254	G	A	0.07	-0.196	0.043	5.93e-06	-	-	-	-	-	-	-	-
Gen4	15	rs11630119	40665627	A	G	0.21	0.119	0.027	9.27e-06	-	-	-	-	-	-	-	-

### Sheet: ST4
Variance explained by MDD polygenic risk score
Trait	PGRS PT	zβ (SE)	Z-ratio	F statistic (df, dendf)	P-value	% variance explained
DSC	1	-0.018 (0.006)	-2.75	7.6	0.006	0.03
				(1, 17135)
	0.5	-0.019 (0.006)	-2.89	8.4	0.004	0.04
				(1, 17103)
	0.1	-0.018 (0.006)	-2.83	8	0.005	0.03
				(1, 17212)
	0.05	-0.021 (0.006)	-3.21	10.3	0.001	0.04
				(1, 17338)
	0.01	-0.026 (0.006)	-4	16	6.37e-05	0.07
				(1, 17222)
EPQE	1	-0.007 (0.008)	-0.91	0.8	0.37	0.005
				(1, 15886)
	0.5	-0.006 (0.008)	-0.84	0.7	0.4	0.004
				(1, 15852)
	0.1	-0.001 (0.008)	-0.18	0.03	0.86	0.000182
				(1, 16003)
	0.05	-0.008 (0.008)	-1.03	1.1	0.3	0.006
				(1, 16193)
	0.01	-0.004 (0.007)	-0.5	0.3	0.61	0.001
				(1, 16061)
EPQN	1	0.043 (0.007)	5.78	33.4	7.9e-09	0.18
				(1, 15757)
	0.5	0.041 (0.007)	5.53	30.6	3.22e-08	0.17
				(1, 15721)
	0.1	0.034 (0.007)	4.58	21	4.59e-06	0.12
				(1, 15886)
	0.05	0.036 (0.007)	4.82	23.2	1.48e-06	0.13
				(1, 16078)
	0.01	0.025 (0.007)	3.37	11.4	0.000741	0.06
				(1, 15936)
GHQ	1	0.044 (0.008)	5.84	34.1	5.23e-09	0.19
				(1, 14865)
	0.5	0.043 (0.008)	5.74	32.9	9.85e-09	0.19
				(1, 14840)
	0.1	0.034 (0.008)	4.54	20.6	5.77e-06	0.12
				(1, 15068)
	0.05	0.033 (0.008)	4.35	18.9	1.37e-05	0.11
				(1, 15266)
	0.01	0.027 (0.007)	3.58	12.8	0.000349	0.07
				(1, 15120)
LM1	1	-0.024 (0.007)	-3.21	10.3	0.001	0.06
				(1, 16429)
	0.5	-0.024 (0.007)	-3.17	10	0.002	0.06
				(1, 16393)
	0.1	-0.019 (0.007)	-2.58	6.6	0.01	0.04
				(1, 16519)
	0.05	-0.022 (0.007	-2.92	8.5	0.003	0.05
				(1, 16678)
	0.01	-0.020 (0.007)	-2.69	7.2	0.007	0.04
				(1, 16566)
LM2D	1	-0.030 (0.007)	-3.99	15.9	6.61e-05	0.09
				(1, 16094)
	0.5	-0.029 (0.007)	-3.98	15.8	7.03e-05	0.09
				(1, 16061)
	0.1	-0.020 (0.007)	-2.67	7.1	0.008	0.04
				(1, 16186)
	0.05	-0.020 (0.007)	-2.74	7.5	0.006	0.04
				(1, 16349)
	0.01	-0.018 (0.007)	-2.38	5.7	0.02	0.03
				(1, 16238)
MDQ	1	0.024 (0.10	2.38	5.7	0.02	0.06
				(1, 8575)
	0.5	0.026 (0.010)	2.56	6.6	0.01	0.07
				(1, 8542)
	0.1	0.029 (0.010)	2.79	7.8	0.005	0.08
				(1, 8577)
	0.05	0.032 (0.010)	3.14	9.9	0.002	0.1
				(1, 8618)
	0.01	0.026 (0.010)	2.57	6.6	0.01	0.07
				(1, 8621)
MHV	1	0.011 (0.007	-1.51	2.3	0.13	0.01
				(1, 18110)
	0.5	-0.011 (0.007)	-1.6	2.6	0.11	0.01
				(1, 18094)
	0.1	-0.009 (0.007)	-1.29	1.7	0.2	0.008
				(1, 18182)
	0.05	0.010 (0.007)	-1.4	1.9	0.16	0.01
				(1, 18272)
	0.01	-0.006 (0.007)	-0.87	0.8	0.38	0.004
				(1, 18196)
SPQ	1	0.018 (0.010)	1.81	3.3	0.07	0.03
				(1, 9244)
	0.5	0.017 (0.010)	1.7	2.9	0.09	0.03
				(1, 9200)
	0.1	0.013 (0.010)	1.31	1.7	0.19	0.02
				(1, 9220)
	0.05	0.022 (0.010)	2.13	4.6	0.03	0.05
				(1, 9258)
	0.01	0.021 (0.010)	2.01	4	0.04	0.04
				(1, 9201)
VF	1	-0.002 (0.008)	-0.29	0.09	0.77	0.000502
				(1, 17445)
	0.5	-0.005 (0.008)	-0.66	0.4	0.51	0.003
				(1, 17421)
	0.1	-0.005 (0.008)	-0.72	0.5	0.47	0.003
				(1, 17535)
	0.05	-0.006 (0008)	-0.82	0.7	0.41	0.004
				(1, 17639)
	0.01	-0.003 (0.008)	-0.33	0.1	0.74	0.000635
				(1, 17560)
SoS	1	0.086 (0.013)	6.69	44.8	2.28e-11	0.25
				(1, 15741)
	0.5	0.084 (0.013)	6.49	42.1	9e-11	0.24
				(1, 15710)
	0.1	0.069 (0.013)	5.33	28.4	1.01e-07	0.16
				(1, 15900)
	0.05	0.069 (0.013)	5.34	28.5	9.58e-08	0.16
				(1, 16073)
	0.01	0.053 (0.013)	4.09	16.7	4.32e-05	0.09
				(1, 15924)
Gen3	1	0.055 (0.014)	4.01	16	6.25e-05	0.17
				(1, 8733)
	0.5	0.053 (0.014)	3.9	15.2	9.79e-05	0.16
				(1, 8700)
	0.1	0.045 (0.014)	3.25	10.5	0.001	0.11
				(1, 8740)
	0.05	0.049 (0.014)	3.55	12.6	0.000391	0.14
				(1, 8783)
	0.01	0.040 (0.014)	2.9	8.4	0.004	0.09
				(1, 8784)
Gen4	1	-0.055 (0.015)	-3.56	12.7	0.000367	0.14
				(1, 8886)
	0.5	-0.053 (0.015)	-3.45	11.9	0.000566	0.13
				(1, 8853)
	0.1	-0.044 (0.016)	-2.85	8.1	0.004	0.09
				(1, 8892)
	0.05	-0.051 (0.015)	-3.3	10.9	0.000959	0.12
				(1, 8941)
	0.01	-0.042 (0.016)	-2.73	7.5	0.006	0.08
				(1, 8932)
